# Data-driven decision support for individualised cardiovascular resuscitation in sepsis: a scoping review and primer for clinicians

**DOI:** 10.1101/2023.08.26.23294666

**Authors:** Finneas JR Catling, Myura Nagendran, Paul Festor, Zuzanna Bien, Steve Harris, A Aldo Faisal, Anthony C Gordon, Matthieu Komorowski

## Abstract

**Background:** We conducted a scoping review of machine learning systems that inform individualised cardiovascular resuscitation of adults in hospital with sepsis. Our study reviews the resuscitation tasks that the systems aim to assist with, system robustness and potential to improve patient care, and progress towards deployment in clinical practice. We assume no expertise in machine learning from the reader and introduce technical concepts where relevant.

**Methods:** This study followed the *Preferred Reporting Items for Systematic reviews and Meta-Analyses extension for Scoping Reviews* guidance. MEDLINE, EMBASE, Scopus, ClinicalTrials.gov, arXiv, bioRxiv and medRxiv were systematically searched up to September 2021. We present a narrative synthesis of the included studies, which also aims to equip clinicians with an understanding of the foundational machine learning concepts necessary to interpret them.

**Results:** 73 studies were included with 80% published after 2018. Supervised learning systems were often used to predict septic shock onset. Reinforcement learning systems were increasingly popular in the last five years, and were used to guide specific dosing of fluids and vasopressors. A minority of studies proposed systems containing biological models augmented with machine learning. Sepsis and septic shock were heterogeneously defined and 63% of studies derived their systems using a single dataset. Most studies performed only retrospective internal validation, with no further steps taken towards translating their proposed systems into clinical practice.

**Conclusions:** Machine learning systems can theoretically match, or even exceed, human performance when predicting patient outcomes and choosing the most suitable cardiovascular treatment strategy in sepsis. However, with some notable exceptions, the vast majority of systems to date exist only as proof of concept, with significant barriers to translation.
