## Additional File 2 (extracted study data) for "Data-driven decision support for individualised cardiovascular resuscitation in sepsis: a scoping review and primer for clinicians"

### Sheet: Feuille 1
	Covidence #	Study ID	Title	Reviewer Name	Year of publication	Funding source	Supervised learning	Unsupervised learning	Reinforcement learning	Biological / physiological model	Algorithms used	MIMIC (any version)	eICU Collaborative Research Database	Private dataset / datasets	Other public dataset	Name/names of other public dataset/datasets	Number of hospitals is specified	Total number of hospitals	Number of patient episodes is specified	Total number of patient episodes	Non-temporal	Temporal, non-waveform	Temporal, waveform	Sepsis definition is specified	Defined using Sepsis-3	Defined using 'Infection + SIRS'	Defined using clinical codes	Defined using other criteria	Septic shock definition is specified	Definition requires vasopressors / inotropes	Definition requires initial fluid resuscitation	Definition requires high lactate	Internal validation	External retrospective validation (other hospitals)	External retrospective validation (separate dataset)	Prospective observational validation	Non-randomised interventional validation (clinical trial)	Randomised interventional validation (clinical trial)	Regulatory approval	Post-deployment surveillance
0	6167	Festor 2021	Enabling risk-aware Reinforcement Learning for medical interventions through uncertainty decomposition	Consensus	2021	Academic	FALSE	TRUE	TRUE	FALSE	k-means, DQN, UADQN	TRUE	FALSE	FALSE	FALSE		TRUE	1	TRUE	17083	TRUE	TRUE	FALSE	TRUE	TRUE	FALSE	FALSE	FALSE	FALSE				TRUE	FALSE	FALSE	FALSE	FALSE	FALSE	FALSE	FALSE
1	6166	Krige 2016	Fluid responsiveness prediction using Vigileo FloTrac measured cardiac output changes during passive leg raise test.	Consensus	2016	None	TRUE	FALSE	FALSE	TRUE	Third-generation FloTrac	FALSE	FALSE	TRUE	FALSE		TRUE	1	TRUE	33	TRUE	FALSE	TRUE	FALSE	FALSE	FALSE	FALSE	FALSE	FALSE	FALSE	FALSE	FALSE	FALSE	FALSE	FALSE	FALSE	TRUE	FALSE	FALSE	FALSE
2	6165	Yu 2019	Deep Inverse Reinforcement Learning for Sepsis Treatment	Consensus	2019	Unclear or not reported	TRUE	FALSE	TRUE	FALSE	Deep inverse RL with mini tree	TRUE	FALSE	FALSE	FALSE		TRUE	1	FALSE	0	FALSE	TRUE	FALSE	FALSE	FALSE	FALSE	FALSE	FALSE	FALSE	FALSE	FALSE	FALSE	TRUE	FALSE	FALSE	FALSE	FALSE	FALSE	FALSE	FALSE
3	6139	Ho 2014	Septic Shock Prediction for Patients with Missing Data	Consensus	2014	Academic	TRUE	FALSE	FALSE	FALSE	multivariate logistic regression; linear kernel support vector machine; decision trees (RPART)	TRUE	FALSE	FALSE	FALSE		TRUE	1	TRUE	1353	TRUE	TRUE	FALSE	TRUE	FALSE	TRUE	TRUE	FALSE	TRUE	FALSE	TRUE	FALSE	TRUE	FALSE	FALSE	FALSE	FALSE	FALSE	FALSE	FALSE
4	6130	Watkinson 2021	Class-Modeling of Septic Shock With Hyperdimensional Computing	Consensus	2021	Unclear or not reported	TRUE	FALSE	FALSE	FALSE	high-dimensional computing, one-class classification	FALSE	TRUE	FALSE	FALSE		FALSE		TRUE	1237	TRUE	TRUE	FALSE	TRUE	TRUE	FALSE	FALSE	FALSE	TRUE	FALSE	FALSE	FALSE	FALSE	FALSE	FALSE	FALSE	FALSE	FALSE	FALSE	FALSE
5	6117	Jeter 2021	Learning to Treat Hypotensive Episodes in Sepsis Patients Using a Counterfactual Reasoning Framework	Consensus	2021	Academic	TRUE	FALSE	TRUE	FALSE	Switching generalised linear model; policy gradients; feedforward neural network; causal inference (logistic regression; softmax classifier)	TRUE	FALSE	FALSE	FALSE		TRUE	1	TRUE	5366	TRUE	TRUE	FALSE	TRUE	TRUE	FALSE	FALSE	FALSE	FALSE	FALSE	FALSE	FALSE	TRUE	FALSE	FALSE	FALSE	FALSE	FALSE	FALSE	FALSE
6	6067	Zhu 2021	A self-supervised method for treatment recommendation in sepsis	Consensus	2021	Academic	TRUE	FALSE	TRUE	FALSE	dueling net, variational autoencoder, high-risk uncertainty reinforcement learning	TRUE	FALSE	FALSE	FALSE		TRUE	1	TRUE	15415	TRUE	TRUE	FALSE	TRUE	TRUE	FALSE	FALSE	FALSE	FALSE	FALSE	FALSE	FALSE	TRUE	FALSE	FALSE	FALSE	FALSE	FALSE	FALSE	FALSE
7	5967	Gupta 2021	Optimal sepsis patient treatment using human-in-the-loop artificial intelligence	Consensus	2020	Unclear or not reported	TRUE	FALSE	FALSE	FALSE	Inverse classification', logistic regression, feedforward neural network	TRUE	FALSE	FALSE	FALSE		TRUE	1	TRUE	1122	TRUE	TRUE	FALSE	FALSE	FALSE	FALSE	FALSE	FALSE	FALSE	FALSE	FALSE	FALSE	TRUE	FALSE	FALSE	FALSE	FALSE	FALSE	FALSE	FALSE
8	5949	Darwiche 2021	Improving Septic Shock Prediction with AdaBoost and Cox Regression Model	Consensus	2021	Unclear or not reported	TRUE	FALSE	FALSE	FALSE	Cox regression; AdaBoost	TRUE	FALSE	FALSE	FALSE		TRUE	1	TRUE	5628	FALSE	TRUE	FALSE	TRUE	FALSE	FALSE	TRUE	FALSE	TRUE	TRUE	TRUE	TRUE	TRUE	FALSE	FALSE	FALSE	FALSE	FALSE	FALSE	FALSE
9	5947	Chen 2021	Real-time interactive artificial intelligence of things–based prediction for adverse outcomes in adult patients with pneumonia in the emergency department	Consensus	2021	Commercial	TRUE	FALSE	FALSE	FALSE	logistic regression, random forest, support-vector machine, light gradient boosting machine, multilayer perceptron, extreme gradient boosting	FALSE	FALSE	TRUE	FALSE		TRUE	3	TRUE	92.186	TRUE	TRUE	FALSE		FALSE	FALSE		TRUE	TRUE	FALSE	FALSE	FALSE	TRUE	FALSE	FALSE	TRUE	FALSE	FALSE	FALSE	FALSE
10	5884	Mollura 2020	Prediction of Septic Shock Onset in ICU by Instantaneous Monitoring of Vital Signs	Consensus	2020	Academic	TRUE	FALSE	FALSE	FALSE	Logistic regression (LR), Trees, Support Vector Machines (SVM), k-NearestNeighbors (kNN) and Ensemble Tree (E.TREE)	TRUE	FALSE	FALSE	FALSE		TRUE	1	TRUE	100	FALSE	FALSE	TRUE	TRUE	TRUE	FALSE	FALSE	FALSE	TRUE	TRUE	FALSE	TRUE	TRUE	FALSE	FALSE	FALSE	FALSE	FALSE	FALSE	FALSE
11	5871	Liu 2020	Dose regulation model of norepinephrine based on LSTM network and clustering analysis in sepsis	Consensus	2020	Academic	TRUE	TRUE	FALSE	FALSE	Long short term memory; linear regression; gradient-boosted trees; dynamic time warping	TRUE	FALSE	FALSE	FALSE		TRUE	1	TRUE	541	TRUE	TRUE	FALSE	TRUE	FALSE	FALSE	FALSE	FALSE	FALSE	FALSE	FALSE	FALSE	TRUE	FALSE	FALSE	FALSE	FALSE	FALSE	FALSE	FALSE
12	5856	Khoshnevisan 2020	An Adversarial Domain Separation Framework for Septic Shock Early Prediction across EHR Systems	Consensus	2020	Academic	TRUE	FALSE	FALSE	FALSE	Variational recurrent neural network; Wasserstein generative adversarial network	FALSE	FALSE	TRUE	FALSE		FALSE	0	TRUE	136311	FALSE	TRUE	FALSE	FALSE	FALSE	FALSE	FALSE	FALSE	TRUE	TRUE	FALSE	FALSE	TRUE	FALSE	FALSE	FALSE	FALSE	FALSE	FALSE	FALSE
13	5834	Hammoud 2020	Multimodal Early Septic Shock Prediction Model using Lasso Regression with Decaying Response	Consensus	2020	Academic	TRUE	FALSE	FALSE	FALSE	Lasso regression with decaying response	TRUE	FALSE	FALSE	FALSE		FALSE	0	TRUE	17763	TRUE	TRUE	FALSE	TRUE	TRUE	FALSE	FALSE	FALSE	TRUE	FALSE	TRUE	FALSE	TRUE	FALSE	FALSE	FALSE	FALSE	FALSE	FALSE	FALSE
14	5790	Yang 2019	Time-aware Subgroup Matrix Decomposition: Imputing Missing Data Using Forecasting Events	Consensus	2018	Academic	TRUE	FALSE	FALSE	FALSE	LSTM	FALSE	FALSE	TRUE	FALSE	ChristianaCare Health System	FALSE		TRUE	3738	TRUE	TRUE	FALSE	TRUE	FALSE	FALSE	TRUE	TRUE	TRUE	TRUE	FALSE	FALSE	TRUE	FALSE	FALSE	FALSE	FALSE	FALSE	FALSE	FALSE
15	5646	Salgado 2018	Mixed fuzzy clustering for deriving predictive models in intensive care units	Consensus	2018	Academic	TRUE	FALSE	FALSE	FALSE	Takagi-Sugeno fuzzy clustering	TRUE	FALSE	FALSE	FALSE		TRUE	1	TRUE	1323	TRUE	TRUE	FALSE	FALSE	FALSE	FALSE	FALSE	FALSE	FALSE	FALSE	FALSE	FALSE	TRUE	FALSE	FALSE	FALSE	FALSE	FALSE	FALSE	FALSE
16	5629	Lin 2018	Early diagnosis and prediction of sepsis shock by combining static and dynamic information using convolutional-LSTM	Consensus	2018	Academic	TRUE	FALSE	FALSE	FALSE	LSTM; CNN; FCNN	FALSE	FALSE	TRUE	FALSE	Christiana Care Health System (CCHS) database	FALSE		TRUE	3738	TRUE	TRUE	FALSE	TRUE	TRUE	FALSE	FALSE	FALSE	TRUE	FALSE	FALSE	FALSE	FALSE	FALSE	FALSE	FALSE	FALSE	FALSE	FALSE	FALSE
17	5615	Kim 2018	Temporal belief memory: Imputing missing data during RNN training	Consensus	2018	Academic	TRUE	FALSE	FALSE	FALSE	recurrent neural networks; temporary belief memory	FALSE	FALSE	TRUE	FALSE		FALSE	0	TRUE	3738	TRUE	TRUE	FALSE	TRUE	TRUE	FALSE	FALSE	FALSE	TRUE	FALSE	FALSE	FALSE	TRUE	FALSE	FALSE	FALSE	FALSE	FALSE	FALSE	FALSE
18	5614	Khoshnevisan 2018	Recent temporal pattern mining for septic shock early prediction	Consensus	2018	Academic	TRUE	TRUE	FALSE	FALSE	Recent temporal patterns; support vector machine; logistic regression; long short-term memory	FALSE	FALSE	TRUE	FALSE		FALSE	0	TRUE	12980	FALSE	TRUE	FALSE	FALSE	FALSE	FALSE	FALSE	FALSE	TRUE	TRUE	FALSE	FALSE	TRUE	FALSE	FALSE	FALSE	FALSE	FALSE	FALSE	FALSE
19	5583	Darwiche 2018	Machine learning methods for septic shock prediction	Consensus	2018	Unclear or not reported	TRUE	FALSE	FALSE	FALSE	Cox-enhanced random forest	TRUE	FALSE	FALSE	FALSE		TRUE	1	TRUE	5628	FALSE	TRUE	FALSE	TRUE	FALSE	FALSE	TRUE	FALSE	TRUE	TRUE	TRUE	TRUE	TRUE	FALSE	FALSE	FALSE	FALSE	FALSE	FALSE	FALSE
20	5178	Khwannimit 2012	Prediction of fluid responsiveness in septic shock patients: Comparing stroke volume variation by FloTrac/Vigileo and automated pulse pressure variation	Consensus	2012	Academic	TRUE	FALSE	FALSE	TRUE	Flotrac (third generation)	FALSE	FALSE	TRUE	FALSE		TRUE	1	TRUE	42	TRUE	FALSE	TRUE	TRUE	FALSE	TRUE	FALSE	FALSE	TRUE	FALSE	TRUE	FALSE	FALSE	FALSE	FALSE	FALSE	TRUE	FALSE	FALSE	FALSE
21	5173	deOliveira-Costa 2012	Pulse pressure variation and prediction of fluid responsiveness in patients ventilated with low tidal volumes	Consensus	2012	Academic	TRUE	FALSE	FALSE	FALSE		FALSE	FALSE	TRUE	FALSE		TRUE	1	TRUE	25	TRUE	TRUE	FALSE	FALSE	FALSE	FALSE	FALSE	FALSE	FALSE	FALSE	FALSE	FALSE	FALSE	FALSE	FALSE	TRUE	FALSE	FALSE	FALSE	FALSE
22	4920	Brause 2001	Medical analysis and diagnosis by neural networks	Consensus	2001	Unclear or not reported	TRUE	FALSE	FALSE	FALSE	Supervised growing neural gas; neural fuzzy logic	FALSE	FALSE	TRUE	FALSE		TRUE	1	TRUE	874	FALSE	TRUE	FALSE	FALSE	FALSE	FALSE	FALSE	FALSE	FALSE	FALSE	FALSE	FALSE	TRUE	FALSE	FALSE	FALSE	FALSE	FALSE	FALSE	FALSE
23	4685	Wardi 2020	Predicting progression to septic shock in the emergency department using an externally generalizable machine learning algorithm	Consensus	2020	Unclear or not reported	TRUE	FALSE	FALSE	FALSE	neural network, Weibull-Cox proportional hazards model	FALSE	FALSE	TRUE	FALSE		TRUE	2	TRUE	14908	TRUE	TRUE	FALSE	TRUE	TRUE	FALSE	FALSE	TRUE	TRUE	TRUE	FALSE	FALSE	TRUE	TRUE	FALSE	FALSE	FALSE	FALSE	FALSE	FALSE
24	4584	Yee 2019	A Data-Driven Approach to Predicting Septic Shock in the Intensive Care Unit	Consensus	2019	Commercial	TRUE	FALSE	FALSE	FALSE	Bayesian network	TRUE	FALSE	FALSE	FALSE		FALSE		TRUE	9165	TRUE	TRUE	FALSE	TRUE	TRUE	FALSE	FALSE	FALSE	TRUE	TRUE	FALSE	FALSE	TRUE	FALSE	FALSE	FALSE	FALSE	FALSE	FALSE	FALSE
25	3912	Yun 2021	Enhancement in Performance of Septic Shock Prediction Using National Early Warning Score, Initial Triage Information, and Machine Learning Analysis	Consensus	2021	Academic	TRUE	FALSE	FALSE	FALSE	logistic regression (LR) ; extreme gradient boosting (XGB); artificial neural network(ANN)	FALSE	FALSE	TRUE	FALSE	"adult ED encounters at an urban tertiary-care academic center"	TRUE	1	TRUE	235906	TRUE	TRUE	FALSE	TRUE	TRUE	FALSE	FALSE	TRUE	TRUE	TRUE	FALSE	TRUE	TRUE	FALSE	FALSE	FALSE	FALSE	FALSE	FALSE	FALSE
26	3885	Tang 2021	Physiology-Informed Real-Time Mean Arterial Blood Pressure Learning and Prediction for Septic Patients Receiving Norepinephrine	Consensus	2021	Mixed	FALSE	FALSE	FALSE	TRUE	normalised least mean square, autoregressive-moving-average with exogenous inputs, infinite impulse response linear model, reduced rank least mean square linear model	TRUE	FALSE	TRUE	FALSE		TRUE	2	TRUE	30	FALSE	TRUE	TRUE	FALSE	FALSE	FALSE	FALSE	FALSE	FALSE	FALSE	FALSE	FALSE	TRUE	FALSE	FALSE	FALSE	FALSE	FALSE	FALSE	FALSE
27	3877	Speth 2021	Restricted sub-tree learning to estimate an optimal dynamic treatment regime using observational data	Consensus	2021	Academic	TRUE	FALSE	TRUE	FALSE	Restricted sub-tree learning (ReST-L), a flexible and robust, sub-tree-based method to estimate an optimal multi-stage multi-treatment DTR	TRUE	FALSE	FALSE	FALSE		FALSE		TRUE	708	TRUE	TRUE	FALSE	TRUE	FALSE	FALSE	TRUE	FALSE	FALSE	FALSE	FALSE	FALSE	TRUE	FALSE	FALSE	FALSE	FALSE	FALSE	FALSE	FALSE
28	3816	Misra 2021	Early detection of septic shock onset using interpretable machine learners	Consensus	2021	Commercial	TRUE	FALSE	FALSE	FALSE	Random Forest; XGBoost; C5.0; Decision Trees, Boosted Logistic Regression; Support Vector Machine; Logistic Regression; Regularized Logistic; Bayes Generalized Linear Model	FALSE	FALSE	TRUE	FALSE	EPIC; AMISYS; Sunquest	FALSE		TRUE	45425	TRUE	TRUE	FALSE	TRUE	FALSE	TRUE	FALSE	TRUE	TRUE	TRUE	FALSE	TRUE	TRUE	FALSE	FALSE	FALSE	FALSE	FALSE	FALSE	FALSE
29	3808	Ma 2021	Individualized resuscitation strategy for septic shock formalized by finite mixture modeling and dynamic treatment regimen	Consensus	2021	Academic	TRUE	TRUE	TRUE	FALSE	Finite mixture modelling, K-means, dynamic treatment regime	FALSE	TRUE	TRUE	FALSE		FALSE	0	TRUE	7293	TRUE	TRUE	FALSE	TRUE	TRUE	FALSE	FALSE	FALSE	TRUE	TRUE	TRUE	TRUE	FALSE	FALSE	TRUE	FALSE	FALSE	FALSE	FALSE	FALSE
30	3789	LaCava 2021	Evaluating recommender systems for AI-driven biomedical informatics	Consensus	2021	Academic	TRUE	FALSE	FALSE	FALSE	logistic regression; KNN classifier; classification tree; random forest; support vector machine; gradient boosting; long short-term memory; tuned logistic regression	TRUE	FALSE	FALSE	FALSE		FALSE	0	TRUE	35534	TRUE	TRUE	FALSE	FALSE	FALSE	FALSE	FALSE	FALSE	FALSE	FALSE	FALSE	FALSE	TRUE	FALSE	FALSE	FALSE	FALSE	FALSE	FALSE	FALSE
31	3775	Jia 2021	Safety-driven design of machine learning for sepsis treatment	Consensus	2021	Academic	FALSE	FALSE	TRUE	FALSE	Dueling double-deep Q network	TRUE	FALSE	FALSE	FALSE		TRUE	1	TRUE	25292	TRUE	TRUE	FALSE	TRUE	TRUE	FALSE	FALSE	FALSE	FALSE	FALSE	FALSE	FALSE	TRUE	FALSE	FALSE	FALSE	FALSE	FALSE	FALSE	FALSE
32	3763	Holder 2021	A Locally Optimized Data-Driven Tool to Predict Sepsis-Associated Vasopressor Use in the ICU	Consensus	2021	Academic	TRUE	FALSE	FALSE	FALSE	Neural network Weibull-Cox	FALSE	FALSE	TRUE	FALSE		TRUE	6	TRUE	14512	TRUE	TRUE	FALSE	TRUE	TRUE	FALSE	FALSE	TRUE	FALSE	FALSE	FALSE	FALSE	FALSE	FALSE	TRUE	FALSE	FALSE	FALSE	FALSE	FALSE
33	3693	Ahrendt 2021	Transatlantic transferability of a new reinforcement learning model for optimizing haemodynamic treatment for critically ill patients with sepsis	Consensus	2020	Unclear or not reported	FALSE	FALSE	TRUE	FALSE	Dueling Double-Deep Q Network	TRUE	FALSE	FALSE	TRUE	AmsterdamUMCdb	TRUE	2	TRUE	11382	TRUE	TRUE	FALSE	TRUE	TRUE	TRUE	FALSE	FALSE	FALSE	FALSE	FALSE	FALSE	FALSE	FALSE	TRUE	FALSE	FALSE	FALSE	FALSE	FALSE
34	3683	Zhang 2020	Individualized fluid administration for critically ill patients with sepsis with an interpretable dynamic treatment regimen model	Consensus	2020	Academic	TRUE	FALSE	TRUE	FALSE	Dynamic treatment regimen: "The DTR model used a backward induction algorithm to estimate the sequence of optimal rules."	FALSE	TRUE	FALSE	FALSE		TRUE	from 335 units at 208 hospitals	TRUE	22868	TRUE	TRUE	FALSE	TRUE	FALSE	TRUE	FALSE	FALSE	FALSE	FALSE	FALSE	FALSE	TRUE	FALSE	FALSE	FALSE	FALSE	FALSE	FALSE	FALSE
35	3496	Kim 2020	Machine learning for prediction of septic shock at initial triage in emergency department	Consensus	2020	Academic	TRUE	FALSE	FALSE	FALSE	Support vector machine; gradient-boosted trees; random forest; multivariate adaptive regression splines; logistic regression; feedforward neural network	FALSE	FALSE	TRUE	FALSE		TRUE	1	TRUE	49299	TRUE	TRUE	FALSE	FALSE	FALSE	FALSE	FALSE	FALSE	TRUE	TRUE	TRUE	TRUE	TRUE	FALSE	FALSE	FALSE	FALSE	FALSE	FALSE	FALSE
36	3488	Kamaleswaran 2020	Predicting Volume Responsiveness Among Sepsis Patients Using Clinical Data and Continuous Physiological Waveforms	Consensus	2020	Unclear or not reported	TRUE	FALSE	FALSE	FALSE	Random forest, gradient-boosted trees, logistic regression, support vector machine	TRUE	FALSE	FALSE	FALSE		TRUE	1	TRUE	15062	TRUE	TRUE	TRUE	TRUE	TRUE	FALSE	FALSE	FALSE	FALSE	FALSE	FALSE	FALSE	TRUE	FALSE	FALSE	FALSE	FALSE	FALSE	FALSE	FALSE
37	3278	Tang 2019	Reduced Rank Least Squares for Real-Time Short Term Estimation of Mean Arterial Blood Pressure in Septic Patients Receiving Norepinephrine	Consensus	2019	Mixed	TRUE	FALSE	FALSE	FALSE	reduced-rank least squares	TRUE	FALSE	TRUE	FALSE		TRUE	1	TRUE	12	TRUE	FALSE	TRUE	FALSE	FALSE	FALSE	FALSE	FALSE	FALSE	FALSE	FALSE	FALSE	TRUE	FALSE	TRUE	FALSE	FALSE	FALSE	FALSE	FALSE
38	3213	Prasad 2019	Clustering Blood Pressure Trajectories in Septic Shock in the Emergency Department	Consensus	2019	Mixed	FALSE	TRUE	FALSE	FALSE	Dynamic time warping, hierarchical agglomerative clustering	FALSE	FALSE	TRUE	FALSE		TRUE	1	TRUE	765	FALSE	TRUE	FALSE	TRUE	FALSE	FALSE	TRUE	TRUE	FALSE	FALSE	FALSE	FALSE	FALSE	FALSE	FALSE	FALSE	FALSE	FALSE	FALSE	FALSE
39	3148	Liu 2019	Natural Language Processing of Clinical Notes for Improved Early Prediction of Septic Shock in the ICU	Consensus	2019	Unclear or not reported	TRUE	FALSE	FALSE	FALSE	Gradient boosting; GRU; FCNN	TRUE	FALSE	FALSE	FALSE		FALSE		TRUE	15111	TRUE	TRUE	FALSE	TRUE	TRUE	FALSE	FALSE	FALSE	TRUE	TRUE	TRUE	TRUE	TRUE	FALSE	FALSE	FALSE	FALSE	FALSE	FALSE	FALSE
40	3144	Lin 2019	A machine learning approach for predicting urine output after fluid administration	Consensus	2019	Academic	TRUE	FALSE	FALSE	FALSE	Gradient Boosting	TRUE	FALSE	FALSE	FALSE		TRUE	1	TRUE	19275	TRUE	TRUE	FALSE	TRUE	TRUE	FALSE	FALSE	FALSE	FALSE	FALSE	FALSE	FALSE	TRUE	FALSE	FALSE	FALSE	FALSE	FALSE	FALSE	FALSE
41	3070	Greenstein 2019	Data-driven discovery of a novel sepsis pre-shock state predicts impending septic shock in the ICU	Consensus	2019	Academic	TRUE	FALSE	FALSE	FALSE	Generalised linear model, gradient-boosted trees, recurrent neural network	TRUE	FALSE	FALSE	FALSE		TRUE	1	TRUE	15111	FALSE	TRUE	FALSE	TRUE	TRUE	FALSE	FALSE	FALSE	TRUE	TRUE	TRUE	TRUE	TRUE	FALSE	FALSE	FALSE	FALSE	FALSE	FALSE	FALSE
42	3065	Giannini 2019	A Machine Learning Algorithm to Predict Severe Sepsis and Septic Shock: Development, Implementation, and Impact on Clinical Practice	Consensus	2019	Academic	TRUE	FALSE	FALSE	FALSE	Random forest	FALSE	FALSE	TRUE	FALSE		TRUE	3	TRUE	194940	TRUE	TRUE	FALSE	TRUE	FALSE	FALSE	TRUE	TRUE	TRUE	FALSE	FALSE	TRUE	TRUE	FALSE	FALSE	TRUE	TRUE	FALSE	FALSE	FALSE
43	3049	Fagerstrom 2019	LiSep LSTM: A Machine Learning Algorithm for Early Detection of Septic Shock	Consensus	2019	Academic	TRUE	FALSE	FALSE	FALSE	LSTM;	TRUE	FALSE	FALSE	FALSE		TRUE	1	TRUE	50373	TRUE	TRUE	FALSE	TRUE	FALSE	TRUE	FALSE	FALSE	TRUE	FALSE	TRUE	FALSE	TRUE	FALSE	FALSE	FALSE	FALSE	FALSE	FALSE	FALSE
44	2954	Zhang 2018	Identification of subclasses of sepsis that showed different clinical outcomes and responses to amount of fluid resuscitation: A latent profile analysis 11 Medical and Health Sciences 1103 Clinical Sciences	Consensus	2018	Academic	TRUE	TRUE	FALSE	FALSE	Latent profile analysis + multivariable logistic regression model	TRUE	FALSE	FALSE	FALSE		FALSE		TRUE	14993	TRUE	TRUE	FALSE	TRUE	TRUE	FALSE	TRUE	FALSE	FALSE	FALSE	FALSE	FALSE	TRUE	FALSE	FALSE	FALSE	FALSE	FALSE	FALSE	FALSE
45	2846	Mao 2018	Multicentre validation of a sepsis prediction algorithm using only vital sign data in the emergency department, general ward and ICU	Consensus	2018	Academic	TRUE	FALSE	FALSE	FALSE	Gradient boosting	TRUE	FALSE	TRUE	FALSE	UCSF Medical Centre; Stanford Medical Center; Oroville Hospital; Bakersfield Heart Hospital; Cape Regional Medical Center	TRUE	6	TRUE	359390	FALSE	TRUE	FALSE	TRUE	FALSE	TRUE	TRUE	FALSE	TRUE	TRUE	TRUE	FALSE	TRUE	TRUE	TRUE	FALSE	FALSE	FALSE	FALSE	FALSE
46	2777	Gordon 2018	The Artificial Intelligence Clinician learns optimal treatment strategies for sepsis in intensive care	Consensus	2018	Academic	FALSE	TRUE	TRUE	FALSE	k-means; Q-learning	TRUE	TRUE	FALSE	FALSE		TRUE	1	TRUE	96156	TRUE	TRUE	FALSE	TRUE	TRUE	FALSE	FALSE		FALSE				TRUE	FALSE	TRUE	FALSE	FALSE	FALSE	FALSE	FALSE
47	2602	Prasad 2017	Classification models to predict vasopressor administration for septic shock in the emergency department	Consensus	2017	Mixed	TRUE	FALSE	FALSE	FALSE	Logistic regression, quadratic discrimination analysis, random forest	FALSE	FALSE	TRUE	FALSE		TRUE	1	TRUE	807	TRUE	FALSE	FALSE	TRUE	FALSE	FALSE	TRUE	TRUE	TRUE	FALSE	FALSE	TRUE	TRUE	FALSE	FALSE	FALSE	FALSE	FALSE	FALSE	FALSE
48	2499	Ghosh 2017	Septic shock prediction for ICU patients via coupled HMM walking on sequential contrast patterns	Consensus	2016	Academic	TRUE	FALSE	FALSE	FALSE	Coupled hidden Markov models	TRUE	FALSE	FALSE	FALSE		TRUE	1	TRUE	1310	FALSE	TRUE	FALSE	TRUE	FALSE	FALSE	TRUE	FALSE	TRUE	FALSE	TRUE	FALSE	TRUE	FALSE	FALSE	FALSE	FALSE	FALSE	FALSE	FALSE
49	2380	Sorensen 2016	Multi-complexity measures of heart rate variability and the effect of vasopressor titration: A prospective cohort study of patients with septic shock	Consensus	2016	Academic	TRUE	FALSE	FALSE	FALSE	Multilevel logistic regression, Continuous Individual Multiorgan Variability Analysis	FALSE	FALSE	TRUE	FALSE		TRUE	1	TRUE	95	TRUE	TRUE	TRUE	TRUE	FALSE	TRUE	FALSE	FALSE	TRUE	FALSE	TRUE	FALSE	FALSE	FALSE	FALSE	FALSE	FALSE	FALSE	FALSE	FALSE
50	1772	Paxton 2013	Developing predictive models using electronic medical records: challenges and pitfalls	Consensus	2013	Unclear or not reported	TRUE	FALSE	FALSE	FALSE	SVM-light	TRUE	FALSE	FALSE	FALSE		FALSE		TRUE	10066	TRUE	TRUE	FALSE	TRUE	FALSE	TRUE	FALSE	FALSE	TRUE	FALSE	TRUE	FALSE	TRUE	FALSE	FALSE	FALSE	FALSE	FALSE	FALSE	FALSE
51	1415	Thiel 2010	Early prediction of septic shock in hospitalized patients	Consensus	2010	Mixed	TRUE	FALSE	FALSE	FALSE	Recursive Partitioning And Regression Tree (RPART)	FALSE	FALSE	TRUE	FALSE	Barnes-Jewish Hospital, St. Louis, MO, USA	TRUE	1	TRUE	41459	TRUE	TRUE	FALSE	TRUE	FALSE	FALSE	TRUE	TRUE	TRUE	TRUE	FALSE	FALSE	FALSE	FALSE	FALSE	FALSE	FALSE	FALSE	FALSE	FALSE
52	1201	Merouani 2008	Norepinephrine weaning in septic shock patients by closed loop control based on fuzzy logic	Consensus	2008	Unclear or not reported	TRUE	FALSE	FALSE	FALSE	closed-loop fuzzy logic	FALSE	FALSE	TRUE	FALSE		TRUE	1	TRUE	39	TRUE	TRUE	FALSE	TRUE	FALSE	TRUE	FALSE	FALSE	FALSE	FALSE	FALSE	FALSE	FALSE	FALSE	FALSE	TRUE	FALSE	FALSE	FALSE	FALSE
53	230		Continuous Administration of Norepinephrine Assisted by Fuzzy Logic Assisted Control in Septic Shock Patients	Consensus	2008	Unclear or not reported	FALSE	FALSE	FALSE	FALSE	Fuzzy logic	FALSE	FALSE	FALSE	FALSE		TRUE	1	TRUE	39	FALSE	TRUE	FALSE	TRUE	FALSE	TRUE	FALSE	FALSE	TRUE	TRUE	FALSE	FALSE	FALSE	FALSE	FALSE	FALSE	FALSE	TRUE	FALSE	FALSE
54	95	Satija 2021	Multi-Objective SPIBB: Seldonian Offline Policy Improvement with Safety Constraints in Finite MDPs	Consensus	2021	Mixed	FALSE	FALSE	TRUE	FALSE	safe policy iteration with baseline bootstrapping, reinforcement learning	TRUE	FALSE	FALSE	FALSE		FALSE		TRUE	20954	TRUE	TRUE	FALSE	TRUE	TRUE	FALSE	FALSE	FALSE	FALSE	FALSE	FALSE	FALSE	TRUE	FALSE	FALSE	FALSE	FALSE	FALSE	FALSE	FALSE
55	93	Nanayakkara 2021	Unifying Cardiovascular Modelling with Deep Reinforcement Learning for Uncertainty Aware Control of Sepsis Treatment	Consensus	2021	Unclear or not reported	TRUE	FALSE	TRUE	TRUE	Autoencoder; FCNN; GRU; physiological circuit model; Imitation learning; DQN	TRUE	FALSE	FALSE	FALSE		TRUE	1	FALSE		TRUE	TRUE	FALSE	TRUE	TRUE	FALSE	FALSE	FALSE	FALSE	FALSE	FALSE	FALSE	TRUE	FALSE	FALSE	FALSE	FALSE	FALSE	FALSE	FALSE
56	91	Liu 2021	Offline reinforcement learning with uncertainty for treatment strategies in sepsis	Consensus	2021	Academic	FALSE	TRUE	TRUE	FALSE	k-means; Canonical correlation analysis; Q-learning; bootstraping	TRUE	FALSE	FALSE	FALSE		TRUE	1	TRUE	21189	TRUE	TRUE	FALSE	TRUE	TRUE	FALSE	FALSE	FALSE	TRUE	TRUE	TRUE	TRUE	FALSE	FALSE	FALSE	FALSE	FALSE	FALSE	FALSE	FALSE
57	89	Kim 2021	Time-Aware Q-Networks: Resolving Temporal Irregularity for Deep Reinforcement Learning	Consensus	2021	Academic	FALSE	FALSE	TRUE	FALSE	Time-aware Q-Networks	FALSE	FALSE	TRUE	FALSE		TRUE	1	TRUE	4410	TRUE	TRUE	FALSE	FALSE	FALSE	FALSE	FALSE	FALSE	FALSE	FALSE	FALSE	FALSE	TRUE	FALSE	FALSE	FALSE	FALSE	FALSE	FALSE	FALSE
58	82	Ausin 2021	InferNet for Delayed Reinforcement Tasks: Addressing the Temporal Credit Assignment Problem	Consensus	2021	Academic	TRUE	FALSE	TRUE	FALSE	Feedforward neural network, dueling deep Q network, Gaussian process	FALSE	FALSE	TRUE	FALSE		FALSE	0	TRUE	5928	FALSE	TRUE	FALSE	FALSE	FALSE	FALSE	FALSE	FALSE	FALSE	FALSE	FALSE	FALSE	TRUE	FALSE	FALSE	FALSE	FALSE	FALSE	FALSE	FALSE
59	80	Xu 2020	DeepRite: Deep Recurrent Inverse TreatmEnt Weighting for Adjusting Time-varying Confounding in Modern Longitudinal Observational Data	Consensus	2020	Mixed	TRUE	FALSE	FALSE	FALSE	DeepRite: Deep Re-current Inverse TreatmEnt weighting method. aim is to estimate unbiased treatment effects	TRUE	FALSE	FALSE	FALSE		FALSE		TRUE	19954	TRUE	TRUE	FALSE	FALSE	FALSE	FALSE	FALSE	FALSE	FALSE	FALSE	FALSE	FALSE	TRUE	FALSE	FALSE	FALSE	FALSE	FALSE	FALSE	FALSE
60	72	Lu 2020	Is Deep Reinforcement Learning Ready for Practical Applications in Healthcare? A Sensitivity Analysis of Duel-DDQN for Hemodynamic Management in Sepsis Patients	Consensus	2020	Unclear or not reported	TRUE	FALSE	TRUE	FALSE	LSTM; Dueling DDQN; GRU	TRUE	FALSE	FALSE	FALSE		FALSE		TRUE	7956	TRUE	TRUE	FALSE	TRUE	TRUE	FALSE	FALSE	FALSE	FALSE	FALSE	FALSE	FALSE	TRUE	FALSE	FALSE	FALSE	FALSE	FALSE	FALSE	FALSE
61	71	Li 2020	Optimizing Medical Treatment for Sepsis in Intensive Care: from Reinforcement Learning to Pre-Trial Evaluation	Consensus	2020	Unclear or not reported	TRUE	FALSE	TRUE	FALSE	actor-critic reinforcement learning; recurrent neural network; local heuristic tree search	TRUE	FALSE	FALSE	FALSE		FALSE	0	TRUE	20587	TRUE	TRUE	FALSE	TRUE	TRUE	FALSE	FALSE	FALSE	FALSE	FALSE	FALSE	FALSE	TRUE	FALSE	FALSE	TRUE	FALSE	FALSE	FALSE	FALSE
62	69	Killian 2020	An Empirical Study of Representation Learning for Reinforcement Learning in Healthcare	Consensus	2020	Mixed	TRUE	FALSE	TRUE	FALSE	Discretised batch-constrained Q learning; recurrent neural network autoencoder; approximate information state; neural controlled differential equations; decoupled dynamics module; deep signature transformations; ordinary differential equations recurrent neural network	TRUE	FALSE	FALSE	FALSE		TRUE	1	TRUE	19418	TRUE	TRUE	FALSE	TRUE	TRUE	FALSE	FALSE	FALSE	FALSE	FALSE	FALSE	FALSE	TRUE	FALSE	FALSE	FALSE	FALSE	FALSE	FALSE	FALSE
63	53	Peng 2019	Improving Sepsis Treatment Strategies by Combining Deep and Kernel-Based Reinforcement Learning	Consensus	2019	Academic	FALSE	FALSE	TRUE	FALSE	deep reinforcement learning; kernel-based reinforcement learning	TRUE	FALSE	FALSE	FALSE		FALSE	0	TRUE	15415	TRUE	TRUE	FALSE	TRUE	TRUE	FALSE	FALSE	FALSE	FALSE	FALSE	FALSE	FALSE	TRUE	FALSE	FALSE	FALSE	FALSE	FALSE	FALSE	FALSE
64	49	Li 2019	Optimizing Sequential Medical Treatments with Auto-Encoding Heuristic Search in POMDPs	Consensus	2019	Unclear or not reported	FALSE	FALSE	TRUE	FALSE	actor-critic reinforcement learning; recurrent neural network	TRUE	FALSE	FALSE	FALSE		TRUE	1	TRUE	18914	TRUE	TRUE	FALSE	TRUE	TRUE	FALSE	FALSE	FALSE	FALSE	FALSE	FALSE	FALSE	TRUE	FALSE	FALSE	FALSE	FALSE	FALSE	FALSE	FALSE
65	48	Lee 2019	Truly Batch Apprenticeship Learning with Deep Successor Features	Consensus	2019	Academic	FALSE	FALSE	TRUE	FALSE	inverse reinforcement learning;	TRUE	FALSE	FALSE	FALSE		FALSE	0	TRUE	17898	TRUE	TRUE	FALSE	TRUE	TRUE	FALSE	FALSE	FALSE	FALSE	FALSE	FALSE	FALSE	TRUE	FALSE	FALSE	FALSE	FALSE	FALSE	FALSE	FALSE
66	34	Belogolovsky 2019	Inverse Reinforcement Learning in Contextual MDPs	Consensus	2021	Academic	FALSE	FALSE	TRUE	FALSE	Contextual inverse RL	TRUE	FALSE	FALSE	FALSE		TRUE	1	TRUE	5366	TRUE	TRUE	FALSE	FALSE	FALSE	FALSE	FALSE	FALSE	FALSE	FALSE	FALSE	FALSE	TRUE	FALSE	FALSE	FALSE	FALSE	FALSE	FALSE	FALSE
67	32	Raghu 2018	Model-Based Reinforcement Learning for Sepsis Treatment	Consensus	2018	Unclear or not reported	FALSE	FALSE	TRUE	FALSE	model-based reinforcement learning	TRUE	FALSE	FALSE	FALSE		FALSE		TRUE	17898	TRUE	TRUE	FALSE	TRUE	TRUE	FALSE	FALSE	FALSE	FALSE	FALSE	FALSE	FALSE	TRUE	FALSE	FALSE	FALSE	FALSE	FALSE	FALSE	FALSE
68	27	Mitra 2018	Sepsis Prediction and Vital Signs Ranking in Intensive Care Unit Patients	Consensus	2018	Commercial	TRUE	FALSE	FALSE	FALSE	MLP; Logistic regression; Gradient boosting; Random forest; Model ensemble	TRUE	FALSE	FALSE	FALSE		TRUE	1	TRUE	21603	TRUE	TRUE	FALSE	TRUE	FALSE	TRUE	TRUE	FALSE	TRUE	TRUE	TRUE	FALSE	TRUE	FALSE	FALSE	FALSE	FALSE	FALSE	FALSE	FALSE
69	26	Li 2018	The Actor Search Tree Critic (ASTC) for Off-Policy POMDP Learning in Medical Decision Making	Consensus	2018	Unclear or not reported	FALSE	FALSE	TRUE	FALSE	Actor search tree critic	TRUE	FALSE	FALSE	FALSE		TRUE	1	TRUE	18919	TRUE	TRUE	FALSE	TRUE	TRUE	FALSE	FALSE	FALSE	FALSE	FALSE	FALSE	FALSE	TRUE	FALSE	FALSE	FALSE	FALSE	FALSE	FALSE	FALSE
70	19	Raghu 2017	Continuous State-Space Models for Optimal Sepsis Treatment - a Deep Reinforcement Learning Approach	Consensus	2017	Academic	FALSE	FALSE	TRUE	FALSE	Deep RL	TRUE	FALSE	FALSE	FALSE		FALSE		TRUE	17898	TRUE	TRUE	FALSE	TRUE	TRUE	FALSE	FALSE	FALSE	FALSE	FALSE	FALSE	FALSE	TRUE	FALSE	FALSE	FALSE	FALSE	FALSE	FALSE	FALSE
71	18	Raghu 2017	Deep Reinforcement Learning for Sepsis Treatment	Consensus	2017	Mixed	FALSE	FALSE	TRUE	FALSE	Deuling DDQN	TRUE	FALSE	FALSE	FALSE		TRUE	1	TRUE	17898	TRUE	TRUE	FALSE	TRUE	TRUE	FALSE	FALSE	FALSE	FALSE	FALSE	FALSE	FALSE	TRUE	FALSE	FALSE	FALSE	FALSE	FALSE	FALSE	FALSE
72	9	Robinson 2016	Trading-Off Cost of Deployment Versus Accuracy in Learning Predictive Models	Consensus	2016	Unclear or not reported	TRUE	FALSE	FALSE	FALSE	Logistic regression; boolean circuit; regularisation	TRUE	FALSE	FALSE	FALSE		TRUE	1	TRUE	14937	TRUE	TRUE	FALSE	TRUE	FALSE	TRUE	TRUE	TRUE	TRUE	TRUE	TRUE	FALSE	TRUE	FALSE	FALSE	FALSE	FALSE	FALSE	FALSE	FALSE
